# Predictive Classification of IBS-subtype: Performance of a 250-gene RNA expression panel vs. Complete Blood Count (CBC) profiles under a Random Forest model

**DOI:** 10.1101/2021.08.31.21262766

**Authors:** Jeffrey Robinson

**Author notes:** LinkedIn: https://www.linkedin.com/in/robinsonjmevol/. ResearchGate: https://www.researchgate.net/profile/Jeffrey_Robinson4.

## Abstract

In this experiment, an R-script was developed to select the best performing machine learning (ML) predictive classification algorithm for IBS-subtype, and compare the performance of two datasets from the same clinical cohort – 1) The Complete Blood Count (CBC) results, and 2) A 250-gene Nanostring expression panel run on RNA from the “Buffy Coat” fraction. This publicly available data was compiled from open-source repositories and previously published supplementary data. Column labels were reformatted according to “tidy-data” standards. NA values in the data were imputed based on the mean value of the data column. Subject groups included Control (ie. healthy), IBS-D (diarrhea predominant), and IBS-C (constipation predominant) subtypes. These groups had unequal numbers in the original study, and so random re-sampling was used to make the group numbers equal for downstream linear regression-based analyses. The data was randomly split into training and validation subsets, and 5 classification algorithms were tested. Random Forest was clearly the best performing algorithm for both CBC and gene expression panel data, generally with >95% predictive accuracy, without additional tuning. The 250-gene RNA expression panel performed somewhat better than the CBC profile under a Random Forest model, however the CBC profiles had only 13 predictor variables vs. the 250 of the RNA expression panel. Some artifacts may result from the duplication of IBS-D and IBS-C rows from to the group-size balancing method, and so larger and more comprehensive datasets will be obtained for a follow-up analysis. The R-script and reformatted data are published as supplementary material here, and as a component of the ‘AnalyzeBloodworkv1.2’ GitHub repository.
